# Health effects of European colonization: An investigation of skeletal remains from 19th to early 20th century migrant settlers in South Australia

**DOI:** 10.1101/2021.04.18.21255521

**Authors:** Angela Gurr, Jaliya Kumaratilake, Alan Henry Brook, Stella Ioannou, F. Donald Pate, Maciej Henneberg

## Abstract

Nineteenth century medical understanding of human metabolism was limited, therefore, the incidence of metabolic deficiencies was not fully recorded. In addition, the transition from agricultural based mode of life to the industrial one significantly changed the pattern of these metabolic deficiencies. They were further altered by colonisation of distant continents. Palaeopathological study of skeletal remains from the early industrialised colonial era allowed light to be shed on the metabolic stresses produced by this new mode of life. Aims of this study were to investigate manifestations of disease in skeletal remains from 65 (20 adults, 45 sub-adults) migrant settlers buried in the “free ground” of St Mary’s Anglican Church Cemetery (1847 to 1927). An area allocated for burials paid for by the South Australian Government. Skeletal manifestations were determined and interpreted in terms of their multiple aetiologies. Findings were compared with those published for two 19^th^ century British samples. Skeletal manifestations, commonly related to metabolic deficiencies, were observed. Areas of abnormal porosity of bone cortices were seen in 9 adults and 12 sub-adults, flaring of metaphyses was seen in one sub-adult, flaring of costochondral junctions of the ribs was seen in one sub-adult. Porous lesions of orbital roof bones (Types 3 to 5) were seen on three sub-adults. Micro-CT scans of tooth samples located interglobular dentine in three individuals. Comparison of St Mary’s findings with St Martins, Birmingham, and St Peter’s, Wolverhampton, UK, showed more individuals from St Mary’s had areas of abnormal porosity of bone cortices possibly related to vitamin C deficiency. However, St Mary’s sample displayed fewer changes attributable to vitamin D deficiency as expected in a country with greater UV irradiation. This indicates that, although the early industrialisation produced metabolic stresses, change of the environment through colonisation of new continents altered the distribution of metabolic deficiencies.
