## Supporting Data for "Health effects of European colonization: An investigation of skeletal remains from 19th to early 20th century migrant settlers in South Australia"

### Sheet: Sheet3
Gurr et al. 2021 Supporting Data St Mary's Samples: Observed Skeletal manifestation listed with location on the skeleton
St Mary's Burial Codes	AGE RANGE (years)	SEX	Key: Specific Macroscopic Pathological Manifestation: Manifestation Absent = 0 Manifestation Present = 1R (right ) or 1L (Left) or B = bilaterally Manifestation Unobservable (i.e., the specific bone not present) = 99R (right) or 99L (left)or 99B = bilaterally SEX: U = Undetermined, F= Female, M= Male	Cranial vault: abnormal Porosity of bone cortex	Orbital bone: roof abnormal Porosity of bone cortex	Type of porous lesion (Stuart-Macadam, 1991)	Greater wing of the sphenoid bone: abnormal Porosity of bone cortex	Maxillae: alveolar process: abnormal Porosity of bone cortex	Maxillae: palatine process: abnormal Porosity of bone cortex	Mandible: alveolar process: abnormal Porosity of bone cortex	Mandible: coronoid process: medial surface: abnormal Porosity of bone cortex	Ribs: costochondral junctions: enlargement	Scapulae: posterior surface_(supra & infraspinous area): abnormal porosity of bone cortex	Long bones: femora: flaring & swelling of dital metaphysis	Pelvic bones: illia: abnormal porosity of bone cortex	Micro-CT scanned Tooth sample Yes/No
SMB 04a	2 to 7	U		0	B	3	99	0	0	0	0	99	0	0	0	Y
SMB 04b	0 to 5	U		0	99	0	99	99	99	99	99	99	99	99	99	N
SMB 05	20 to 25	F		0	0	0	0	0	0	0	0	99	99	99	99	Y
SMB 06	40 to 45	M		0	0	0	0	0	0	0	0	99	99	99	99	Y
SMB 08	0 to 5	U		0	0	0	99	0	0	0	0	0	0	B	0	N
SMB 09	35 to 40	M		0	0	0	0	0	0	0	0	99	99	99	99	N
SMB 10	45 to 50	F		0	0	0	99	99	99	0	99	99	99	99	99	N
SMB 11	0 to 5	U		0	0	0	99	0	0	0	99	99	99	0	99	N
SMB 13	0 to 5	U		0	0	0	99	99	99	0	0	99	99	0	99	N
SMB 14	55 to 60	M		0	0	0	0	99	99	0	0	99	99	0	99	N
SMB 16	0 to 5	U		0	99	0	99	99	99	99	99	99	99	0	99	N
SMB 17a	0 to 5	U		0	0	0	99	99	99	99	99	0	0	0	0	N
SMB 17b	0 to 5	U		0	0	0	0	0	0	0	0	99	99	99	99	N
SMB 18	0 to 5	U		0	99	0	99	99	99	0	0	99	99	99	99	N
SMB 19	5 to 10	U		0	B	3	0	99	99	0	0	99	99	0	0	Y
SMB 23	55 to 60	M		0	0	0	0	99	99	0	0	99	99	0	99	Y
SMB 24	0 to 5	U		0	0	0	0	B	0	0	0	99	99	0	0	N
SMB 25a	0 to 5	U		99B	0	0	0	99	0	0	0	99	99	99	99	N
SMB 25b	0 to 5	U		0	99	0	99	99	99	0	0	99	99	99	99	N
SMB 27a	0 to 5	U		0	0	0	0	99	0	0	0	0	0	0	0	N
SMB 27b	0 to 5	U		0	B	1	99	B	0	0	0	99	99	99	0	Y
SMB 28	10 to 15	F		0	B	4	B	B	0	0	0	0	0	0	0	Y
SMB 30	0 to 5	U		99B	0	0	0	0	0	0	0	99	99	99	99	N
SMB 31	0 to 5	U		0	99	0	99	B	0	0	99	99	99	0	0	N
SMB 32	0 to 5	U		0	99	0	0	0	0	0	0	99	99	0	99	N
SMB 33	0 to 5	U		99B	0	0	0	0	0	0	0	99	99	99	99	N
SMB 34	0 to 5	U		0	99	0	99	99	99	99	99	99	99	0	99	N
SMB 38	0 to 5	U		0	0	0	0	0	0	0	0	99	0	0	99	N
SMB 40	0 to 5	U		0	0	0	99	99	99	0	99	99	99	99	99	N
SMB 41	0 to 5	U		0	0	0	99R 1L	B	0	99	0 99R	99	99	0	0	N
SMB 51	10 to 15	U		0	B	1	99	99	0	B	0	0	0	99	0	Y
SMB 52a	0 to 5	U		0	99	0	99	99	99	99	99	99	99	99	99	N
SMB 52b	10 to 15	U		0	B	1	0	0	0	0	0	99	0	99	0	Y
SMB 53a	0 to 5	U		0	0	0	99	99	99	B	0	0	0R 99L	0R 99L	99	N
SMB 53b	0 to 5	U		0	0R 99L	0	99	99	99	0	0	0	0	0	0	N
SMB 53C	30 to 35	F		0	0	0	0	1L	0	0	0	99	99	0	99	Y
SMB 54	0 to 5	U		99B	0	0	0	99	0	0	0	99	99	0	0	N
SMB 55	0 to 5	U		0	0	0	99	99	99	0	0	99	0R 99L	0R 99L	99	N
SMB 56	0 to 5	U		99B	99	0	99	B	B	B	B	B	B	0	B	N
SMB 57	45 to 50	M		0	0	0	0	1R 99L	0	0	0	99	99	99	99	N
SMB 58	0 to 5	U		0	0	0	0	B	0	B	0	0	0	0	0	Y
SMB 59	50 to 55	M		0	0	0	99	0	0	99	99	99	99	99	99	Y
SMB 60	0 to 5	U		99B	0	0	0	0	0	0	0	99	99	0	99	Y
SMB 61	40 to 45	F		0	0	0	0	0	0	0	0	99	99	99	99	Y
SMB 63	55 to 60	M		0	0	0	0	0	0	0	99	99	99	99	99	N
SMB 64	0 to 5	U		99B	0	0	0	0	0	0	0	99	99	99	99	N
SMB 65	0 to 5	U		99B	0	0	0	0	0	0	0	99	99	99	99	N
SMB 66a	0 to 5	U		0	0	0	99	0	0	0	0	99	99	0	0	N
SMB 66b	25 to 30	F		0	0	0	0	0	0	0	0	99	99	99	99	N
SMB 67	0 to 5	U		0	99	0	99	99	99	0	0	99	0	99R 0L	99R 0L	N
SMB 68	50 to 55	M		0	B	2	0	OR 99L	0	0	0	99	99	99	99	Y
SMB 69	0 to 5	U		0	99	0	99	99	99	99	99	99	99	0	0	N
SMB 70	7 to 12	M		*see Ioannou et al. 2015	0	0	B	B	0	99	99	99	B	0	B	Y
SMB 71	0 to 5	U		0	0	0	99	0	0	0	0	0	99R 0L	99	99	N
SMB 72	45 to 50	M		0	0	0	0	B		0	0	99	99	0	99	Y
SMB 73	30 to 35	M		0	0	0	0	0	0	0R 1L	0	99	99	0	99	Y
SMB 75	5 to 10	U		0	0	0	0	0	0	0	0	0	0	0	0	N
SMB 77	0 to 5	U		0	0	0	0	0	0	0	0	99	99R 0L	99	99R 0L	N
SMB 78	40 to 45	F		0	0	0	0	B	0	B	B	99	99	0	99	N
SMB 79	15 to 20	F		0	B	1	0	0	0	1R 0L	0	99	99	99	99	Y
SMB 81	0 to 5	U		0	0	0	0	1R 99L	0R 99L	0	0	99	0	99	0	N
SMB 82	0 to 5	U		0	0	0	0	0	0	0	0	0	0	0	0	N
SMB 83	45 to 50	M		0	0	0	0	B	B	0	0	99	99	0	99	Y
SMB 84	50 to 55	F		0	0	0	0	0	0	0	0	99	99	0	99	N
SMB 85	40 to 45	M		0	B	1	0	B	0	B	0	99	99	0	99	Y
